# Genomic Research as a Critical Pathway to Diagnosis for Individuals with Rare Disease

**DOI:** 10.64898/2026.09.15.26363084

**Authors:** Anne O’Donnell-Luria, Stephanie DiTroia, Melanie C. O’Leary, Lynn Pais, Vijay S. Ganesh, Gabrielle Lemire, Emily O’Heir, Ashana Neale, Alicia Pham, Grace E. VanNoy, Brian E. Mangilog, Moriel Singer-Berk, Alba Sanchis-Juan, Hana Snow, Siwaar Abouhala, Stacey Agu, Mutaz Amin, Samantha M. Baxter, Benjamin Blankenmeister, Kinga M. Bujakowska, Colleen M. Carlston, Sanaa Choufani, Laura E. Covill, Eleina M. England, Carmen Glaze, Julia Goodrich, Emily Groopman, Kristen Laricchia, Alysia Kern Lovgren, Jialan Ma, Eva Martínez, Chloe Mighton, Briana O’Leary, Ikeoluwa A. Osei-Owusu, Sander Pajusalu, Lindsay Romo, Kathryn Russell, Riccardo Sangermano, Eleanor Seaby, Jillian Serrano, Gulalai Shah, Mugdha Singh, Kayla M. Socarras, Sarah L. Stenton, Miriam S. Udler, Ben Weisburd, Rosanna Weksberg, Clara E. Williamson, Rare Genomes Project, Niall Lennon, Christina Austin-Tse, Harrison Brand, Michael E. Talkowski, Daniel G. MacArthur, Monica H. Wojcik, Heidi L. Rehm

**Affiliations:** Program in Medical and Population Genetics, Broad Institute of MIT and Harvard, Cambridge, MA, 02142, USA; Division of Genetics and Genomics, Boston Children’s Hospital and Harvard Medical School, Boston, MA, 02115, USA; Center for Genomic Medicine, Massachusetts General Hospital, Boston, MA, 02114, USA; Harvard Medical School, Boston, MA, 02115, USA; Department of Neurology, Mass General Brigham, Boston, MA, USA; Ocular Genomics Institute, Mass Eye and Ear and Harvard Medical School, Boston, MA, 02114, USA; Genetics and Genome Biology, Hospital for Sick Children Research Institute, Toronto, ON, M5G 1X8, Canada; Manton Center for Orphan Disease Research, Boston Children’s Hospital, Boston, MA, 02115, USA; Division of Maternal Fetal Medicine, Department of Obstetrics and Gynecology, Brigham and Women’s Hospital, Boston, MA, 02115, USA; Genetics and Personalized Medicine Clinic, University of Tartu and Tartu University Hospital, Tartu, 50406, Estonia; Department of Genetics, Yale School of Medicine, New Haven, CT, 06520, USA; Endocrine Division, Department of Medicine, Massachusetts General Hospital, Boston, MA, 02114, USA; Broad Institute of MIT and Harvard, Cambridge, MA, 02142, USA; Broad Clinical Labs, Broad Institute of MIT and Harvard, Burlington, MA, 01801, USA; Division of Newborn Medicine, Boston Children’s Hospital, Boston, MA, 02115, USA; Department of Pathology, Harvard Medical School, Boston, MA, 02115, USA

## Abstract

Many individuals with rare monogenic disease remain molecularly undiagnosed due to challenges accessing genetic testing, ambiguity in interpretation of uncertain variants, and latency between novel disease-gene discovery and adoption into clinical pipelines. The Rare Genomes Project (RGP) provides a remote, research-based genomic sequencing (GS) service for rare disease families to overcome diagnostic barriers while advancing the understanding of the genetic basis of rare disease. Short-read GS and family-centered analysis were performed to identify causes of primary disease. Variants meeting return criteria were clinically confirmed and returned to families. Since 2017, RGP enrolled clinically heterogeneous, undiagnosed rare disease families from all fifty states, Washington DC, and Puerto Rico. Findings were returned to 272 of 1014 sequenced families, resulting in a solve rate of 23.3% and a returned strong candidate rate of 3.5%. Condition-specific return rates ranged from 15% to 40% with many families receiving a result in a known disease gene after healthcare access challenges. Research interventions contributed to returns in 16% of all families and included variants in recently discovered or non-coding disease genes, additional functional studies to resolve variant uncertainty, and real-time data sharing to empower novel disease-gene discovery. RGP demonstrates that a research-based, patient-driven remote sequencing study can effectively bridge a diagnostic gap for rare disease families underserved in current clinical care. This study also underscores the clinical utility of GS with frequent re-analysis and highlights the critical continued role of research in variant interpretation, method innovation, and genomic knowledge base expansion for rare disease diagnosis.
