## Supplementary material for "Genomic Research as a Critical Pathway to Diagnosis for Individuals with Rare Disease": Table 1

### Sheet: Table 1
Table 1: Demographics of the 1014 probands with GS data.
Demographic characteristics of probands from the 1014 families sequenced. Residence designation is based on primary Rural-Urban Commuting Area (RUCA) codes69. Codes 1-3 are designated metropolitan and codes 4 and greater as non-metropolitan. Prior genetic testing is based on self-report with a subset of cases superseded by genetic testing as documented in medical records.
Proband Demographics (n=1014)
Sex assigned at birth
Female	488 (48%)
Male	525 (52%)
Race
American Indian or Alaska	1 (0.1%)
Native
Asian	26 (3%)
Black/African-American	27 (3%)
Native Hawaiian/Pacific	1 (0.1%)
Islander
White	898 (89%)
More than one	48 (5%)
Not disclosed	13 (1%)
Ethnicity
Hispanic or Latino	96 (9%)
Non-Hispanic or Latino	915 (90%)
Not disclosed	3 (0.3%)
Primary Language
English	995 (98%)
Other than English	19 (2%)
Primary residence
Metropolitan	867 (86%)
Non-metropolitan	147 (14%)
Age of disease onset
Pediatric	735 (72%)
Adult	279 (28%)
Age at enrollment
Pediatric	527 (52%)
Adult	552 (48%)
Prior genetic testing
None	88 (9%)
Some	458 (45%)
Genomic	431 (43%)
Unsure	37 (4%)
Application source
Self-initiated	421 (42%)
Self - after provider discussion	529 (52%)
Provider - referral form	64 (6%)
