## Supplementary material for "Genomic Research as a Critical Pathway to Diagnosis for Individuals with Rare Disease": Table 2

### Sheet: Table 2
Table 2. Research interventions
Breakdown of research interventions utilized into three non-exclusive categories: Interpretation, Technology, and Data Sharing. Each of the three categories is subdivided into specific research interventions in column 2. The number of primary returnable results using each intervention is provided in column 3 with the corresponding percentage of interventions of the same category (column 4). Abbre…
Category	Specific research intervention	Number of RGP primary returnable results	% of category
Interpretation (n=107)	Novel gene after enrollment	65	0.54
	Phenotype expansion/new mode of inheritance/disease mechanism after enrollment	16	0.12
	Utilization of Splice AI and other variant prioritization tools	21	0.17
	Re-assessment of clinically identified VUS in a known disease gene	16	0.13
	Targeted phenotyping to resolve VUS	6	0.04
Technology (n=97)	Required GS	69	0.49
	Non-parental segregation testing	26	0.18
	RNAseq supportive data	21	0.15
	HTSA supportive data	12	0.09
	Minigene assay supportive data	8	0.06
	Methylation supportive data	2	0.01
	lrWGS supportive data	2	0.01
	Repeat primed PCR supportive data	1	0.01
Data Sharing (n=59)	Matchmaker Exchange	32	0.54
	Contact with gene- or disease-specific researchers	26	0.44
	CAGI	2	0.03
	ClinVar	2	0.03
	DUOS	1	0.02
	GREGoR dataset on AnVIL	1	0.02
