## Supplementary material for "Genomic Research as a Critical Pathway to Diagnosis for Individuals with Rare Disease": Table S5

### Sheet: Table S5
Table S5: Rare Genomes Project consortium additional author information
First Name	Middle Initial	Last Name	Affiliation()s)	Author Contributions	Declaration of Interests	Current Affiliation(s)
Jose Marco		Antonio	Center for Mendelian Genomics, Program in Medical and Population Genetics, Broad Institute of MIT and Harvard, Cambridge, MA, USA; Harvard College, Cambridge, MA, USA	Compiled study resources or performed participant recruitment
Katherine		Blakeslee	Center for Mendelian Genomics, Program in Medical and Population Genetics, Broad Institute of MIT and Harvard, Cambridge, MA, USA	Project administration/coordinated study activities		Alexion/AstraZeneca
Jaime		Chang	Center for Mendelian Genomics, Program in Medical and Population Genetics, Broad Institute of MIT and Harvard, Cambridge, MA, USA	Project administration/coordinated study activities
Kayla		Delano	Center for Mendelian Genomics, Program in Medical and Population Genetics, Broad Institute of MIT and Harvard, Cambridge, MA, USA	Project administration/coordinated study activities		Taconic Biosciences
Sheila		Dodge	Genomics Platform, Broad Institute of MIT and Harvard, Cambridge, MA, USA	Project administration/coordinated study activities
Charlotte	C.	Dye	Data Sciences Platform, Broad Institute of MIT and Harvard, Cambridge, MA, USA	Developed and implemented software and data algorithms
Stacey		Gabriel	Genomics Platform, Broad Institute of MIT and Harvard, Cambridge, MA, USA	Supervised study activities
Garrett		Garbo	Center for Mendelian Genomics, Program in Medical and Population Genetics, Broad Institute of MIT and Harvard, Cambridge, MA, USA	Result validation		University of Minnesota
Kiran	V.	Garimella	Data Sciences Platform, Broad Institute of MIT and Harvard, Cambridge, MA, USA	Developed and implemented software and data algorithms	Co-inventor on a pending international patent application related to long-read RNA isoform sequencing, licensed to Pacific Biosciences.
Anna		Greka	Kidney Disease Initiative, Broad Institute of MIT and Harvard, Cambridge, MA, USA; Renal Division, Department of Medicine, Brigham and Women’s Hospital, Boston, MA, USA; Harvard Medical School, Boston, MA, USA	Result validation; Compiled study resources or performed participant recruitment	Advisor, consultant or board member to several biotechnology companies based on agreements reviewed and managed by Mass General Brigham and the Broad Institute of MIT and Harvard inMaccordance with their conflict-of-interest policies.
Steven		Harrison	Center for Mendelian Genomics, Program in Medical and Population Genetics, Broad Institute of MIT and Harvard, Cambridge, MA, USA	Result validation; Data curation	Employee of Ambry Genetics.
Jennifer		Hendrey Lapan	Data Sciences Platform, Broad Institute of MIT and Harvard, Cambridge, MA, USA	Developed the study plan; Developed and implemented software and data algorithms		Analog Devices, Inc.
Marissa		Hollyer	Center for Mendelian Genomics, Program in Medical and Population Genetics, Broad Institute of MIT and Harvard, Cambridge, MA, USA	Compiled study resources or performed participant recruitment		Dana-Farber Cancer Institute
Laura		Hutchinson	Laboratory for Molecular Medicine, Mass General Brigham Personalized Medicine, Cambridge, MA, USA	Result validation
Julia		Klughertz	Center for Mendelian Genomics, Program in Medical and Population Genetics, Broad Institute of MIT and Harvard, Cambridge, MA, USA	Developed and implemented software and data algorithms
Jeff		Korte	Data Sciences Platform, Broad Institute of MIT and Harvard, Cambridge, MA, USA	Developed and implemented software and data algorithms		GSK
Kathryn		Larkin	Center for Mendelian Genomics, Program in Medical and Population Genetics, Broad Institute of MIT and Harvard, Cambridge, MA, USA	Project administration/coordinated study activities
Katie		Larrson	Center for Mendelian Genomics, Program in Medical and Population Genetics, Broad Institute of MIT and Harvard, Cambridge, MA, USA	Project administration/coordinated study activities		Foundation Medicine, Inc
Monkol		Lek	Center for Mendelian Genomics, Program in Medical and Population Genetics, Broad Institute of MIT and Harvard, Cambridge, MA, USA, Department of Genetics, Yale School of Medicine, New Haven, CT, USA	Data analysis
Eric		Liao	Department of Surgery, Massachusetts General Hospital, Boston, MA, USA; Shriner’s Children’s, Boston, MA, USA	Compiled study resources or performed participant recruitment; Manuscript review and edits; Acquired financial support.		Children's Hospital of Philadelphia
Stacy-Ann		Mano	Center for Mendelian Genomics, Program in Medical and Population Genetics, Broad Institute of MIT and Harvard, Cambridge, MA, USA	Project administration/coordinated study activities		Souffle Therapeutics
Olfa		Messaoud	Center for Mendelian Genomics, Program in Medical and Population Genetics, Broad Institute of MIT and Harvard, Cambridge, MA, USA	Data analysis; Data curation
Anna		Nagy	Laboratory for Molecular Medicine, Mass General Brigham Personalized Medicine, Cambridge, MA, USA	Result validation
Kim		O'Brien	Laboratory for Molecular Medicine, Mass General Brigham Personalized Medicine, Cambridge, MA, USA	Result validation; Compiled study resources or performed participant recruitment
Rebecca		Reimers	Division of Genetics and Genomics, Boston Children's Hospital, Boston, MA, USA; Division of Maternal Fetal Medicine, Department of Obstetrics and Gynecology, Brigham and Women's Hospital, Boston, MA, USA; Harvard Medical School, Boston, MA, USA	Data analysis; Study investigation		Rady Children’s Hospital and Scripps Health
Kaitlin	E.	Samocha	Center for Mendelian Genomics, Program in Medical and Population Genetics, Broad Institute of MIT and Harvard, Cambridge, MA, USA, Center for Genomic Medicine, Massachusetts General Hospital, Boston, MA, USA	Developed the study plan; Manuscript review and edits; Supervised study activities	Research support from Microsoft for work related to rare disease diagnostics.
Matt		Sampson	Kidney Disease Initiative, Broad Institute of MIT and Harvard, Cambridge, MA, USA; Renal Division, Department of Medicine, Brigham and Women’s Hospital, Boston, MA, USA; Harvard Medical School, Boston, MA, USA; Program in Medical and Population Genetics, Broad Institute of MIT and Harvard, Cambridge, Massachusetts, USA; Division of Nephrology, Boston Children's Hospital, Boston, MA, USA	Manuscript review and edits	Member of the scientific advisory board for SAB and has a consulting agreement with Natera.
Nikhil		Sobti	Department of Surgery, Massachusetts General Hospital, Boston, MA, USA; Center for Regenerative Medicine, Harvard Medical School, Boston, MA, USA	Compiled study resources or performed participant recruitment		Department of Plastic Surgery, Brown University Health
Michael		Wilson	Center for Mendelian Genomics, Program in Medical and Population Genetics, Broad Institute of MIT and Harvard, Cambridge, MA, USA	Developed and implemented software and data algorithms; Daa analysis
Andrew		Zimmer	Data Sciences Platform, Broad Institute of MIT and Harvard, Cambridge, MA, USA	Developed and implemented software and data algorithms
